# Using low-cost sensors and GPS to assess spatiotemporal variations in personal exposure to PM_2.5_ in the Washington State Twin Registry

**DOI:** 10.1101/2025.06.09.25329147

**Authors:** Ningrui Liu, Ally Avery, Elena Austin, John S. Meschke, Nicola K. Beck, Graeme Carvlin, Yisi Liu, Anne V. Moudon, Igor Novosselov, Jeffry H. Shirai, Glen E. Duncan, Edmund Seto

## Abstract

Epidemiological studies typically rely on exposure assessments based on ambient PM_2.5_ concentrations at participants’ home addresses. However, these approaches neglect personal exposures indoors and across different non-residential microenvironments. To address this problem, our study combined low-cost sensors and GPS to conduct two-week personal PM_2.5_ monitoring in 168 adults recruited from the Washington State Twin Registry between 2018 and 2021. PM_2.5_ mass concentration, size-resolved particle number concentration, temperature, humidity, and GPS coordinates were recorded at 1-minute intervals, providing 5,161,737 datapoints. We used GPS coordinates and a processing algorithm for automatic classification of microenvironments, including seven land use types and vehicles, and time spent indoors/outdoors. The low-cost sensors were calibrated in-situ, using regulatory monitoring data within 600 m of participants’ outdoor measurements (R^2^ = 0.93). A linear mixed model was used to estimate the associations of multiple spatiotemporal factors with personal exposure concentrations. The average PM_2.5_ exposure concentration was 8.1 ± 15.8 μg/m^3^ for all participants. Indoor exposure concentration was higher than outdoor exposure level, and indoor exposure dose contributed 77% to the total exposure. Exposures in residential and industrial land use had a higher concentration than in other areas, and accounted for 69% of the total exposure dose. Furthermore, personal exposure concentration was the highest during winter and evening hours, possibly due to cooking and heating-related behaviors. This study demonstrates that personal monitoring can capture spatiotemporal variations in PM_2.5_ exposure more accurately than home-based approaches based on ambient air quality, and suggests opportunities for controlling exposures in certain microenvironments.

TOC Art

**Highlights:**

● A total of 168 participants completed two-week personal PM_2.5_ and GPS monitoring.
● Personal exposure to PM_2.5_ had substantial spatiotemporal variation.
● Indoor exposure had higher exposure concentration and exposure dose than outdoor.
● Residential/industrial PM_2.5_ concentration was higher based on regression analysis.
● Home-based exposure assessment cannot capture actual personal exposure patterns.
