## Supplementary Material 2 for "Using low-cost sensors and GPS to assess spatiotemporal variations in personal exposure to PM_2.5_ in the Washington State Twin Registry"

### Sheet: Index
Supporting Material 2
Using low-cost sensors and GPS to assess spatiotemporal variations in personal exposure to PM2.5 in the Washington State Twin Registry
This SM includes Table S5-S8. Table S1-S4 are available in SM1.
Content of Tables
Table S5. Summary statistics of personal PM2.5 exposure concentrations for each participant (with all data).
Table S6. Summary statistics of participant-level PM2.5 exposure concentrations under different demographic and SES characteristics (with all data).
Table S7. Summary statistics of personal PM2.5 exposure concentrations in different microenvironments (with valid data).
Table S8. Summary statistics of personal PM2.5 exposure concentrations in different times (with valid data).

### Sheet: Table S5
Table S5. Summary statistics of personal PM2.5 exposure concentrations for each participant (with all data).
Participant ID	Mean	SD	Min	2.5th	25th	50th	75th	97.5th	Max
Total	8.13078	15.7864	0.879263	3.34587	3.84279	4.63761	6.35353	42.227	464.263
AIR1019A	8.13319	23.6032	1.67521	1.96965	2.6663	3.83738	6.21041	43.7722	464.263
AIR1035A	7.58681	13.5004	3.34587	3.44833	3.74359	4.63886	6.6566	33.4495	296.093
AIR1035B	6.38224	8.06426	3.34587	3.49194	3.8282	4.51016	5.8534	21.2649	152.512
AIR1048A	7.82451	12.7151	3.56479	3.72516	4.19194	4.79702	6.12492	39.5928	200.616
AIR1048B	4.47226	3.94639	3.58429	3.64303	3.72372	3.86431	4.20435	8.19334	201.398
AIR1063A	5.19131	7.65581	3.45021	3.6063	3.67302	3.75415	4.1188	15.9448	147.228
AIR1063B	6.43306	8.04402	3.34587	3.58882	3.75044	4.36146	6.16278	22.7672	148.834
AIR1069A	13.9579	21.9229	3.43174	3.56232	4.18901	5.6216	12.639	84.0234	256.827
AIR1069B	33.3001	48.9829	3.34587	3.39891	3.67798	6.80216	42.2872	177.08	244.758
AIR1179A	4.99974	8.7198	3.34587	3.41842	3.6239	4.10384	4.80391	7.84683	232.4
AIR1179B	5.60613	3.86616	3.53825	3.66049	4.54416	5.04704	5.63601	11.251	114.479
AIR1190A	8.70973	15.4565	3.34587	3.57429	4.42282	5.58857	7.52291	36.7106	217.141
AIR1190B	5.96429	2.07954	3.58198	3.73763	4.68665	5.63429	6.65112	11.369	71.2172
AIR1210A	4.38771	2.99924	3.34587	3.35585	3.71581	3.94209	4.2944	6.52845	70.7261
AIR1210B	5.77578	6.11487	3.34587	3.6761	4.32678	4.85959	5.56488	13.4366	199.548
AIR1314A	3.46136	1.32188	2.32528	2.51816	2.75261	3.01935	3.64393	7.13909	50.9687
AIR1314B	3.97117	3.02807	2.30838	2.54076	2.81779	3.19398	4.0019	9.91517	66.6787
AIR1429A	19.2596	27.3371	2.77853	3.035	6.32442	9.63358	19.7563	86.2911	395.442
AIR1429B	7.06945	6.28181	3.42163	3.6343	4.35704	5.54841	7.28386	20.7639	145.701
AIR145A	7.30634	3.81409	3.51323	3.83844	4.8956	6.55961	8.41011	15.0325	137.326
AIR145B	6.53136	3.36022	3.51527	3.65164	4.45184	5.49792	7.31375	13.9759	62.4383
AIR151A	6.55152	7.0304	3.97954	4.03841	4.23508	4.77524	5.76834	26.2838	111.553
AIR151B	5.71167	8.81212	3.47614	3.54119	3.68027	3.92768	4.57011	28.0625	97.8198
AIR1520A	7.62945	14.5725	3.34587	3.3849	3.50956	3.8268	5.60952	39.6084	190.986
AIR1520B	10.6834	18.3293	3.34587	3.34587	3.90537	4.70962	7.20937	64.6818	188.835
AIR1540A	5.2578	6.56509	3.4387	3.58174	3.81191	4.28688	5.08562	10.864	190.26
AIR1540B	5.1468	6.39457	3.36709	3.56835	3.91745	4.30447	5.04937	9.29769	264.861
AIR1573A	5.08325	2.37959	3.53128	3.66862	4.11945	4.69163	5.30132	10.2096	89.4396
AIR1573B	5.25422	3.76011	3.61345	3.72575	4.159	4.64202	5.25496	9.79798	95.5603
AIR1796A	7.28375	8.68464	3.34587	3.41964	3.89537	4.64959	6.27005	32.6005	195.194
AIR1796B	58.6714	67.8981	3.34587	3.45287	4.05984	18.717	106.974	214.044	271.703
AIR1799B	7.52321	15.7072	3.34587	3.50013	3.76718	4.25395	5.34165	43.0286	292.226
AIR1893A	9.2601	15.2045	3.36013	3.8575	4.86951	5.89459	8.64482	37.8722	186.493
AIR1893B	10.525	17.3649	3.48359	3.67411	4.41185	5.94934	9.74881	69.9946	366.714
AIR2038A	5.05076	1.27438	3.52039	3.69047	4.35732	4.6763	5.18998	9.08994	14.1907
AIR2055A	6.52485	7.11969	3.56644	3.97745	4.88095	5.61861	6.43417	12.9232	200.786
AIR2055B	8.71115	16.354	3.53666	4.03237	4.72122	5.35371	6.3708	47.2855	226.212
AIR2078A	5.68121	9.98721	3.41725	3.54864	3.6938	3.9396	4.52365	20.7719	198.429
AIR2078B	2.37666	3.04565	1.78173	1.78462	1.8843	1.95131	2.10082	4.90247	150.118
AIR2143A	30.566	55.3355	3.34587	3.54324	4.59532	6.21553	9.26845	181.375	225.124
AIR2143B	5.5045	5.76952	3.44282	3.59087	4.05591	4.55166	5.78959	9.59407	172.29
AIR2158A	5.64641	9.5673	3.35915	3.59918	3.76191	3.97136	4.50567	17.988	203.243
AIR2158B	5.8582	9.95762	3.34587	3.48356	3.63646	3.92691	4.65354	21.4693	219.372
AIR2182A	7.16557	12.5853	3.3674	3.60906	4.18611	4.7603	5.9447	24.4834	237.199
AIR2182B	7.29913	5.32162	4.88119	5.03785	5.66466	6.17531	6.94347	18.5492	169.065
AIR2353A	4.06011	1.58244	3.42049	3.49652	3.57512	3.66683	3.97779	6.83953	76.0058
AIR2353B	15.6709	16.1857	3.35894	3.51533	4.20729	6.57904	24.198	56.9761	204.869
AIR237A	5.54793	4.77865	3.41178	3.90481	4.38716	4.64532	5.06436	9.20162	75.521
AIR237B	7.2187	12.2922	3.34587	3.34587	3.71337	4.63105	5.86417	35.1324	231.279
AIR2427A	4.53197	5.94667	3.42927	3.49533	3.60018	3.73261	4.12267	6.96473	138.618
AIR2427B	4.58061	2.73305	3.34587	3.55924	3.7939	4.01834	4.38965	12.7976	154.354
AIR2434A	5.15404	4.77952	3.34587	3.38156	3.61462	4.01981	5.22393	12.6337	104.2
AIR2434B	5.27533	2.92189	3.34587	3.48333	3.86132	4.34952	5.6623	12.2169	59.1284
AIR2501A	5.02108	8.65924	3.34587	3.49754	3.60585	3.76546	4.50057	10.0711	214.385
AIR2501B	8.91795	15.2963	3.34587	3.54641	3.79469	4.39097	6.41385	48.7083	188.728
AIR2573A	10.5178	23.7044	3.35137	3.49394	3.90243	4.64899	6.06109	93.1615	214.276
AIR2573B	4.676	3.16212	3.34587	3.40856	3.62933	3.89669	4.31831	14.5918	59.2209
AIR2705A	5.58393	7.85592	3.34587	3.48016	3.80052	4.29769	5.263	13.3102	169.71
AIR2705B	6.44065	7.23422	3.34587	3.58046	4.27739	5.03409	6.40415	18.0487	177.574
AIR2726A	6.86946	7.6206	3.53733	3.84134	4.52162	5.09476	6.36872	23.4751	196.64
AIR2726B	7.60141	12.2951	3.5347	3.80151	4.2111	4.63965	5.63622	39.826	256.412
AIR2852A	7.26362	6.96067	3.42401	3.71635	4.59867	5.66608	7.57622	19.9199	270.549
AIR2852B	8.91831	15.8435	3.36342	3.44541	4.11191	4.95769	6.94049	53.548	229.898
AIR2888A	9.54046	14.3401	3.45925	3.71411	4.41451	5.58966	8.19185	47.7734	216.758
AIR2888B	7.15735	12.5416	3.34587	3.43442	3.64294	3.81415	4.62596	39.2555	174.139
AIR3023A	5.32452	13.3689	3.34587	3.34587	3.34587	3.34944	3.79769	17.3697	239.848
AIR3023B	3.95479	0.857363	3.34587	3.353	3.53157	3.72987	4.08928	5.77923	29.5862
AIR302A	8.37303	8.42358	3.61124	3.84825	4.32963	5.19349	8.66833	36.1323	78.0271
AIR302B	5.45423	4.69393	3.61138	3.90859	4.37445	4.73074	5.23193	11.0029	124.27
AIR3035A	5.61559	2.48571	3.35881	3.86859	4.51579	5.13836	6.03787	10.4658	125.315
AIR3035B	27.3848	44.2708	3.50388	3.76436	4.66334	6.92783	24.529	174.416	284.119
AIR3054A	4.82415	3.20596	3.34587	3.57873	3.89404	4.25745	4.79595	10.3213	90.6773
AIR3054B	7.85118	8.07269	3.42154	3.64637	4.05861	5.25459	8.13757	33.6393	164.667
AIR3097A	7.11981	10.1227	3.55919	3.69692	4.05555	4.55502	5.53347	32.4147	207.986
AIR3097B	6.10266	3.18588	3.44573	3.89735	4.56271	5.494	6.78715	11.37	101.812
AIR3113A	4.51853	4.45987	3.44785	3.56157	3.6537	3.76492	4.08381	8.71842	199.962
AIR3113B	4.88521	2.73257	3.35132	3.54361	3.75877	4.1479	4.97953	11.4412	158.55
AIR3119A	11.5355	20.2937	3.41661	3.61367	4.37998	5.79685	8.30714	74.0956	243.491
AIR3119B	13.3661	26.98	3.34587	3.64574	4.14298	4.65323	6.16947	94.0099	204.819
AIR3237B	5.52581	6.57428	3.34587	3.51937	3.94694	4.30089	4.82567	15.9406	124.146
AIR3264A	5.92854	6.407	3.34587	3.43198	3.88091	4.57421	6.00684	17.6584	160.526
AIR3264B	6.81336	6.16701	3.34587	3.58906	4.58764	5.46516	7.13214	15.3537	213.49
AIR346A	7.89774	12.0863	3.34587	3.47201	3.63478	4.03366	6.93719	47.9532	177.52
AIR346B	11.5827	20.6217	3.34587	3.37801	3.46921	3.77049	5.19059	81.5536	253.803
AIR3502A	10.552	13.9288	3.34587	3.39652	3.82415	5.7316	11.7783	45.5342	206.026
AIR3502B	6.72892	11.2224	3.42545	3.54	3.82921	4.4664	5.86792	26.7949	235.383
AIR3605A	5.48212	10.9673	3.38714	3.5174	3.62146	3.65174	4.10265	16.0613	168.875
AIR3605B	7.34648	11.943	3.49384	3.67642	4.07565	4.80435	6.76865	25.9028	328.749
AIR3687A	5.79751	6.58168	3.34587	3.42561	3.80005	4.584	5.87382	12.9369	125.442
AIR3687B	9.65897	18.2625	3.34587	3.34587	3.92835	5.32477	6.8642	71.9123	277.78
AIR3765A	5.94923	6.96661	3.37917	3.56696	4.06319	4.75931	5.62709	16.5712	211.972
AIR3765B	7.27603	8.29548	3.52883	3.67628	4.30141	5.30999	7.18488	21.9123	140.923
AIR3779B	7.39947	6.45515	3.34587	3.34587	3.6608	5.54907	8.92807	20.2387	122.266
AIR3810A	5.2029	6.15194	3.59299	3.68637	3.98219	4.54869	5.21469	8.35728	192.027
AIR3810B	13.0075	20.9169	3.34587	3.59523	4.41205	6.29525	10.5856	91.1045	219.639
AIR3891A	7.56238	10.1507	3.34587	3.52672	4.01839	4.90559	6.64453	43.0477	198.332
AIR3891B	7.20076	6.34145	3.34587	3.52911	4.0068	5.13285	8.37006	19.3192	140.542
AIR3923A	7.52888	9.91623	3.4996	3.71354	4.62939	6.11918	8.31932	16.4097	208.226
AIR3923B	9.76046	13.5969	3.42269	3.56082	4.28709	5.90851	9.35859	44.5685	193.334
AIR3944A	5.87264	6.35491	3.56798	3.62396	3.79542	4.0839	5.31051	32.0473	73.9125
AIR3944B	4.94256	2.22352	3.48281	3.70069	3.99263	4.31691	4.87488	13.4055	57.736
AIR3956A	7.68857	14.3818	3.34587	3.37487	3.70674	4.42355	5.68152	57.9524	132.244
AIR3956B	4.45426	3.20556	3.43268	3.5736	3.80953	4.10662	4.73681	6.52694	236.485
AIR3990A	4.21777	6.88196	3.34587	3.36136	3.42427	3.49567	3.62711	7.28662	201.7
AIR3990B	5.07218	8.53401	3.34587	3.34587	3.56258	3.80745	4.26584	14.5649	219.297
AIR3994A	14.4246	26.3924	3.34587	3.48703	4.39349	5.40249	8.47228	107.253	196.731
AIR3994B	5.91541	7.85909	3.34587	3.59449	3.97643	4.47625	5.5982	13.1225	212.203
AIR4053A	6.90863	5.67438	3.58236	4.00068	5.14677	6.11382	7.31479	11.244	141.161
AIR4053B	8.01335	13.1404	3.49702	3.88279	4.66614	5.42173	6.52273	66.9092	170.24
AIR4100A	7.34588	2.95762	3.45987	3.85379	6.87911	7.0896	7.34304	13.0782	44.056
AIR4100B	5.76576	3.57199	3.34587	3.74557	4.56528	5.32365	6.18028	9.88949	166.493
AIR4165A	6.33177	8.11391	3.34587	3.45228	3.80021	4.21914	5.22325	23.0389	150.245
AIR4165B	2.41583	7.49436	0.879263	0.989506	1.24072	1.50329	1.91556	7.89714	320.558
AIR4171A	8.23067	8.18124	3.42041	3.6279	4.03127	4.99968	8.70686	32.6239	108.587
AIR4171B	8.72838	7.75723	4.66963	4.74244	4.99263	5.71715	7.90743	31.3644	110.518
AIR4184A	8.20084	15.5407	3.34587	3.40926	3.82196	4.40061	5.86327	42.3429	193.264
AIR4184B	6.0582	11.0258	3.34587	3.35625	3.64698	4.24041	5.37759	13.5158	221.302
AIR4215A	5.50411	3.16433	3.65363	3.90452	4.59054	5.08953	5.76427	8.38719	106.206
AIR4215B	6.8115	8.54814	3.5171	3.69214	4.28452	5.71247	6.77287	18.6194	118.553
AIR4276A	7.21046	10.042	3.38209	3.45399	3.65368	3.92815	5.5082	47.3197	71.2829
AIR4276B	6.08074	9.26755	3.48202	3.59516	3.8669	4.29984	5.04182	21.6283	277.644
AIR4428A	6.3722	6.40609	3.5679	3.73823	4.33993	5.12654	6.61109	13.8306	153.729
AIR4428B	5.84245	7.80744	3.55174	3.61557	3.96154	4.53684	5.63241	13.655	172.179
AIR4461A	5.75771	6.31671	3.41712	3.58035	3.8336	4.2273	5.18434	20.2731	97.8344
AIR4461B	4.343	0.627228	3.49841	3.59641	3.84728	4.24689	4.60044	6.06804	7.83781
AIR4534A	7.85257	3.93914	3.34587	3.43525	5.52546	6.77751	8.62704	19.5849	43.0843
AIR4534B	7.20556	5.14953	3.34587	4.09585	5.4735	6.32992	7.57631	15.1278	213.926
AIR4544A	18.6138	34.4484	3.43959	3.51209	3.94426	5.11554	10.9542	131.207	307.001
AIR4544B	14.549	18.2687	3.54896	4.28273	6.45475	7.92419	12.7296	78.7027	169.712
AIR4574A	8.96593	16.8476	3.47093	3.58457	4.03669	4.60369	6.33961	62.837	347.198
AIR4574B	8.19226	13.4747	3.47269	3.64319	4.11973	5.01813	7.20399	36.6514	236.651
AIR4578B	5.92314	6.44495	3.34587	3.34587	3.51027	3.60797	4.81799	27.6649	78.5011
AIR4581B	4.43957	2.43563	3.34587	3.37098	3.58633	3.85544	4.40831	9.96401	124.625
AIR4585A	4.93335	3.76325	3.34587	3.4913	3.73923	4.1487	4.93857	10.7341	228.688
AIR4585B	7.58558	12.7126	3.5178	3.53689	3.80326	4.58186	6.85261	48.8557	178.442
AIR4590A	6.86022	9.63596	3.34587	3.34587	3.89975	4.48101	5.75338	23.3651	155.849
AIR4590B	7.53367	11.1944	3.34587	3.49872	3.91975	4.47837	6.07915	37.0803	222.695
AIR45A	6.75203	12.8287	3.38177	3.45611	3.6644	4.00901	4.87222	33.5241	238.082
AIR45B	6.25318	6.23367	3.36186	3.43986	3.62602	4.30085	6.04332	23.8109	156.889
AIR4602A	13.1484	14.6017	3.51739	3.63723	5.11645	8.27167	14.3152	59.3613	176.94
AIR4602B	25.9715	20.2639	3.56798	4.11135	11.4403	18.3871	43.929	68.9487	192.288
AIR4603A	6.13991	3.6693	3.34587	3.68559	4.39538	5.56249	7.08507	10.9701	164.942
AIR4603B	3.86753	0.330093	3.76388	3.76836	3.79079	3.82173	3.88096	4.02835	12.9404
AIR4607A	6.66381	9.91152	3.42961	3.68007	4.16898	4.68718	5.58207	27.7564	211.089
AIR4607B	6.09839	6.96836	3.34587	3.66523	4.02693	4.48083	5.17547	25.817	173.569
AIR4617A	5.00981	6.24541	3.3705	3.46268	3.65316	3.99249	4.75361	10.7204	233.366
AIR4617B	11.9224	16.7576	3.57472	3.91807	4.7309	5.831	10.5686	69.4415	226.122
AIR4650A	10.0244	14.9109	3.34587	3.64982	4.60673	5.99488	9.13003	44.4359	227.071
AIR4650B	7.03749	5.52247	3.34587	3.70381	4.79493	5.83702	7.15088	22.5087	197.087
AIR469A	4.08207	3.13491	3.34587	3.44642	3.59636	3.70592	4.04924	6.258	237.642
AIR469B	4.2868	3.06274	3.34587	3.49377	3.63716	3.88061	4.26385	7.15101	211.492
AIR49A	6.74235	11.1032	3.34587	3.48881	3.73603	4.27408	5.56546	28.1952	286.765
AIR49B	14.1041	20.8835	3.38774	3.5094	3.87033	6.24564	15.7461	81.1114	320.87
AIR630A	14.3971	20.7412	3.34587	3.34587	3.92206	5.60309	12.0712	84.9467	183.607
AIR630B	5.65152	4.91309	3.34587	3.45047	3.57128	4.00569	6.11733	15.9003	82.8049
AIR646A	6.1221	4.56229	5.17268	5.17268	5.25816	5.35355	5.62431	10.0139	121.408
AIR646B	3.97041	1.00753	3.35766	3.43619	3.563	3.71237	4.02467	5.73649	22.3332
AIR72A	9.02918	11.053	3.3871	3.66325	4.69365	7.01908	9.61687	27.4915	195.74
AIR72B	9.16371	14.7444	3.37866	3.59833	4.04055	6.21969	9.21701	36.8417	215.368
AIR755A	10.5008	6.393	3.44735	4.14512	5.87517	8.8619	13.2802	24.8561	112.08
AIR755B	19.9532	46.1281	3.46459	3.5054	3.58833	4.87212	7.96888	175.946	398.697
AIR901A	7.49147	4.85651	3.41109	3.64856	4.84994	6.0789	8.59668	18.9021	128.612
AIR901B	6.74327	3.76982	3.44303	3.66954	4.80117	5.94383	7.73088	13.3697	169.195

### Sheet: Table S6
Table S6. Summary statistics of participant-level PM2.5 exposure concentrations under different demographic and SES characteristics (with all data).
Covariate	Subgroup	Participant-level medians									Participant-level 97.5th percentiles
		Mean	SD	Min	2.5th	25th	50th	75th	97.5th	Max	Mean	SD	Min	2.5th	25th	50th	75th	97.5th	Max
Age	0-29	5.49834	3.1381	3.76492	3.84654	4.29984	4.64202	5.40249	12.9033	18.717	42.2628	48.3521	8.71842	9.2582	13.0782	23.3651	44.5685	160.648	214.044
	30-39	4.77426	1.14642	1.95131	3.20907	4.00735	4.58186	5.23157	7.01452	9.63358	34.2043	39.0627	4.90247	6.52702	11.3695	20.7639	37.3569	175.87	181.375
	40-49	5.22715	1.06676	3.66683	3.71839	4.38205	5.49792	6.03076	6.70805	6.77751	26.0903	16.1289	6.83953	7.62717	14.5042	19.5849	41.5138	53.7552	56.9761
	50-59	5.57912	2.48945	3.60797	3.6941	4.56244	5.15452	5.70438	10.0419	18.3871	34.9168	28.493	4.02835	5.43757	13.0437	26.0742	48.3526	98.1225	131.207
	60+	4.06115	1.14726	1.50329	1.91867	3.79553	4.22322	4.25481	5.70131	5.831	20.4549	19.3427	5.77923	5.84421	8.50318	14.045	22.3474	61.386	69.4415
Sex	Female	5.10385	2.04076	1.50329	3.51252	4.12726	4.65323	5.57608	8.21955	18.717	36.3264	37.2831	4.02835	6.29834	12.7157	21.6283	46.4098	167.935	214.044
	Male	4.78469	1.06448	3.01935	3.17215	4.19644	4.58395	5.32088	6.57267	8.8619	24.8917	29.8104	5.73649	6.0266	10.0014	16.258	25.6908	92.9658	175.946
Race	Non-white	4.88726	0.720173	3.60797	3.75785	4.57614	4.79095	5.2657	6.06558	6.21553	39.3038	50.9498	9.08994	9.20337	19.5491	24.7886	31.4992	150.251	181.375
	White	5.04291	1.92349	1.50329	3.31835	4.10384	4.64202	5.58857	8.38972	18.717	33.4413	35.0027	4.02835	6.01028	11.37	20.7639	42.3429	139.849	214.044
Marital status	Married	4.85004	1.7951	1.50329	3.24839	4.00735	4.53684	5.35363	8.13236	18.3871	28.0596	25.0505	4.90247	6.22919	12.7157	19.9199	36.3919	85.4974	175.946
	Not married	5.26295	1.97552	3.01935	3.66117	4.40634	4.70062	5.82246	8.0545	18.717	42.3407	46.8715	4.02835	6.06243	10.8616	22.6379	56.8513	178.691	214.044
Education level	BA	5.29994	2.47024	3.01935	3.43533	4.24041	4.64532	5.6216	10.7669	18.717	35.3877	39.2405	4.02835	6.85857	12.9369	21.6283	39.826	176.173	214.044
	Higher than BA	4.80297	1.1826	1.95131	3.62857	4.01907	4.64202	5.37325	7.67245	9.63358	30.7436	28.4367	4.90247	6.13453	10.0496	18.6194	41.3107	93.713	131.207
	Lower than BA	4.75906	1.08666	1.50329	2.98021	4.10384	4.6763	5.35371	6.80758	6.92783	35.9379	41.2125	5.77923	7.43331	14.5649	19.9199	43.0477	175.808	181.375
Household income	High income	4.96844	1.76872	1.95131	3.5434	4.01871	4.62167	5.41692	8.61105	18.3871	31.1972	28.4615	4.02835	5.8774	12.829	21.989	39.1627	101.264	175.946
	Low income	5.05947	2.08587	1.50329	3.16789	4.26364	4.64532	5.57608	7.47583	18.717	38.6902	46.7833	5.77923	6.37902	10.1118	19.9199	45.0513	179.443	214.044

### Sheet: Table S7
Table S7. Summary statistics of personal PM2.5 exposure concentrations in different microenvironments (with valid data).
	Mean	SD	Min	2.5th	25th	50th	75th	97.5th	Max	Proportion (> 20 μg/m3)
Total	8.13471	15.8223	0.879263	3.12259	3.81716	4.59089	6.35786	42.6006	464.263	0.0511364
Commercial	7.35992	10.6249	0.879263	3.34587	4.05074	4.97849	6.97603	26.8821	235.897	0.037142
Industrial	8.4146	11.4876	3.34587	3.6114	4.5671	5.69193	7.7016	32.5334	197.151	0.058026
Office	6.89002	9.05857	1.8146	3.03599	3.89731	4.77996	6.28127	27.0293	275.043	0.037838
Other	8.26702	13.3726	0.879263	3.34587	3.65714	4.38121	6.33736	48.1438	328.749	0.0724928
Park and open space	8.29773	16.232	0.959544	3.34587	3.86624	4.77735	6.58901	42.8728	216.074	0.0475301
Public facilities	8.67719	18.885	1.05161	3.35796	3.72861	4.3135	6.02226	58.013	292.226	0.0533395
Residential	8.25028	16.5185	0.879263	2.73362	3.82466	4.5789	6.30943	44.3939	464.263	0.0520608
Vehicle	6.64118	10.3062	0.879263	3.34587	3.84722	4.59992	6.3139	19.6223	366.714	0.0242393
Outdoor	8.38359	15.9142	0.879263	3.34587	3.76222	4.57749	6.48885	48.0401	464.263	0.0555149
Indoor	8.06431	15.7955	0.879263	2.80152	3.83229	4.59429	6.32228	40.5527	398.697	0.0498979

### Sheet: Table S8
Table S8. Summary statistics of personal PM2.5 exposure concentrations in different times (with valid data).
Covariate	Subgroup	Mean	SD	Min	2.5th	25th	50th	75th	97.5th	Max	Proportion (> 20 μg/m3)
Total		8.13471	15.8223	0.879263	3.12259	3.81716	4.59089	6.35786	42.6006	464.263	0.0511364
Season	Spring	6.90558	12.8751	0.879263	1.96671	3.69877	4.28809	5.68161	29.0357	328.749	0.0369303
	Summer	7.27928	10.7984	0.879263	3.41342	3.9832	4.88981	6.6249	30.5359	366.714	0.0379134
	Autumn	7.91443	13.3491	1.67521	2.8785	3.97153	4.90335	7.09547	32.3719	464.263	0.0450749
	Winter	12.2092	26.3341	3.34587	3.43472	3.74106	4.4309	6.75449	100.119	320.87	0.107693
Hour in a day	0	8.18429	14.4043	0.879263	3.10373	3.87067	4.66781	6.35494	48.4527	292.499	0.0557587
	1	7.53651	13.0226	0.879263	3.01553	3.8247	4.56735	6.11493	44.418	298.049	0.0482854
	2	7.80384	16.8784	0.879263	2.96618	3.79248	4.47473	5.88315	41.7665	259.685	0.0480784
	3	7.38982	15.015	0.879263	3.08017	3.77215	4.41702	5.73612	32.7971	244.206	0.043639
	4	6.98049	13.198	0.907319	3.06742	3.7508	4.37329	5.6485	27.7776	320.87	0.0393495
	5	6.56623	10.7593	0.975436	3.22915	3.73845	4.3299	5.59764	25.0589	228.688	0.0336091
	6	6.75797	10.9563	0.961523	3.34587	3.75744	4.38743	5.75149	27.2791	238.082	0.0348002
	7	7.58183	14.8182	0.959544	3.3455	3.78977	4.46749	6.04081	36.3664	296.093	0.0442226
	8	7.43395	13.8735	0.936892	3.17668	3.78081	4.44656	5.98023	36.0748	292.226	0.041534
	9	7.15871	11.8365	0.930661	3.14078	3.76335	4.42088	6.06565	31.9142	229.512	0.0408574
	10	7.68084	14.8106	0.896487	3.29691	3.77699	4.47659	6.29218	34.5767	327.789	0.043745
	11	7.53539	13.8861	0.957504	3.10543	3.77203	4.46901	6.35499	34.1138	228.196	0.0410827
	12	7.64781	13.7701	0.879263	3.13486	3.79027	4.52419	6.37863	33.9562	270.549	0.0431195
	13	7.45484	13.8725	0.879263	3.11586	3.77656	4.48743	6.18106	31.9647	317.737	0.0414945
	14	7.27198	14.5496	0.879263	2.99467	3.75949	4.44692	6.13608	26.6085	305.79	0.0326797
	15	7.16538	12.3353	0.879263	2.87067	3.75433	4.42553	6.01785	30.6663	284.119	0.0388636
	16	7.51661	14.2466	0.879263	2.96066	3.77362	4.47467	6.15814	32.3083	277.644	0.0407289
	17	8.34934	15.1973	0.879263	2.98408	3.85416	4.7227	6.67631	42.9518	366.714	0.0548908
	18	10.6141	21.1279	0.879263	3.0295	3.94697	4.98813	7.55405	69.207	464.263	0.0846291
	19	10.8787	21.5119	0.915425	3.11304	3.98427	5.09966	7.97553	70.3687	418.31	0.0861821
	20	10.4982	20.506	0.957955	3.18029	4.00025	5.14062	7.8511	66.6241	256.827	0.0844048
	21	9.75149	19.4942	0.910733	3.34587	4.02145	5.07264	7.34059	57.4294	310.172	0.0700047
	22	9.76977	20.859	0.879263	3.27734	3.97682	4.93416	7.05744	57.1638	395.442	0.0669688
	23	9.18517	18.5877	0.879263	3.33737	3.9109	4.79236	6.69826	55.248	296.94	0.0626481
